# Similarities and Differences in the Late-Onset GM2 Gangliosidoses: Tay-Sachs and Sandhoff Diseases

**DOI:** 10.1101/2025.08.05.25333048

**Authors:** Connor J. Lewis, Leila Shirvan, Jean M. Johnston, Catherine Groden, John Yang, Andrea Ashton, Jessica Chong, Mark Moran, Hera Akmal, Selby I. Chipman, Cris Zampieri, Jordan Wickstrom, Jesse Matsubara, Frances Gavelli, Tanya Lehky, Katharine E. Alter, Camilo Toro, Cynthia J. Tifft

**Author notes:** Corresponding Author: Cynthia J Tifft. These authors contributed equally to this work (Connor J. Lewis, Leila Shirvan).

## Abstract

The two predominating subtypes of late-onset GM2 gangliosidosis are late-onset Tay-Sachs (LOTS) and late-onset Sandhoff disease (LOSD). Due to shared deficiencies of ß-hexosamindase A and significant clinical overlap, the two diseases have been considered indistinguishable. However, a growing body of evidence supports the notion of several distinctions between the two diseases. In this study, we highlight these distinctions through the cross-sectional evaluation of 27 late-onset GM2 gangliosidosis participants. Twenty-one participants with LOTS and 6 with LOSD were included in this study. We performed physical examinations alongside assessments for gait, balance, muscle strength, ataxia, nerve conduction velocities, and analyzed brain magnetic resonance imaging. Lower limb weakness (95% in LOTS, 100% in LOSD) and later development of upper limb weakness (90% in LOTS, 83% in LOSD) was highly prevalent in both cohorts. Accompanying gait disturbances, balance issues, and dysmetria (as assessed by the brief ataxia rating scale [BARS]) were also prevalent in both cohorts. Strength testing for the quadriceps and hamstrings demonstrated weakness in both cohorts, primarily impacting extensor muscles. Supratentorial gray and white matter volumes in both cohorts were similar to normative data. In contrast, BARS scores for dysarthria and oculomotor dysfunction were present and heterogenous in LOTS participants and absent in LOSD participants. 24% of LOTS participants and none of the LOSD participants had a history of neuropsychiatric symptoms. Cerebellar volume including lobules V and VI were lower in LOTS compared to LOSD and normative data. However, length dependent sensory neuropathy was present in all LOSD participants but absent in LOTS participants. Dysfunction of the posterior cerebellum (lobules VI, VII, and IX) has been shown to cause cerebellar cognitive affective syndrome (CCAS), that includes cognitive and behavioral disturbances. Furthermore, cerebellar dysfunction of lobules V and VI has been linked to dysarthric speech, and dysfunction of the posterior cerebellum has been linked to oculomotor symptoms. The finding of low cerebellar lobule volumes in LOTS, suggests the distinctive features of the LOTS phenotype are related to cerebellar dysfunction. However, the sensory symptoms unique to LOSD remains a mystery. The molecular and biochemical basis for the dichotomy between the LOTS and LOSD phenotypes requires further investigation.
