## Supplement Table 1 for "Similarities and Differences in the Late-Onset GM2 Gangliosidoses: Tay-Sachs and Sandhoff Diseases"

### Sheet: HEXA
Variant	ClinVar submissions	Classification	PVS1 Null variant type	PS1 Same amino acid change as known PATH variant	PS2 De novo with maternity/paternity confirmed	PS3; PMID (study type) In vitro or in vivo functional studies	PS4; PMID (number of families) Prior observation in unrelated individuals with the same phenotype	PM1 Mutational hotspot/nearby PATH variants	PM2; gnomAD v4.1.0. Frequency in control populations	PM3 In trans with PATH variant	PM4 Protein length change without premature termination	PM5 Missense substitution at a site as another PATH variant	PM6 Assumed de novo without parental testing	PP1 (Family ID) Cosegregation with phenotype within a family	PP2 Missense variant in a gene with low rate of benign missense variation	PP3; score (tool) In silico prediction	PP4 Phenotype is highly specific for a monogenic disorder	BA1 Frequency > 5% in population database	BS1 Allele frequency greater than disease frequency	BS2 Observed homozygous in a healthy individual	BS3 in vitro studies show no effect	BS4 Lack of segregation in a family	BP1 Missense in a gene where truncating variants are disease causing	BP2 Observed in trans in a healthy individual	BP3 in frame deletion in a repeat region	BP4 Computational tools suggest no impact on function	BP5 Variant found in case with alternate disease causing mechanism	BP6 Reputable source reports as benign	BP7 Synonymous variant with low conservation and no predicted effect on splicing
c.805G>A; p.Gly269Ser	PATH (22) LPATH (1)	PATH: PS3_supporting + PS4_moderate + PM2_supporting + PM3_very_strong + PM5_moderate + PP3_moderate + PP4_strong	N/A	No	N/A	2522679 (This amino acid substitution was shown to depress drastically the catalytic activity of the alpha chain after expression in COS-1 cells)	2522679 (5)	no	0.0001382 MAX 0.0009457 AJ	this cohort (4+)	N/A	c.805G>C,p.Gly269Arg	No	not used	Z=0.46	0.93 (REVEL)	Yes
c.1274_1277dupTATC; p.Tyr427Ilefs*	PATH (31) LPATH (1) VUS (1) Affects (1)	PATH: PVS1_very_strong + PS3_supporting + PS4_moderate + PM2_supporting + PM3_very_strong + PP4_strong	Frameshift	N/A	N/A	2848800, 1833974, 16352452, 25287655 (OS cell expression, Northern blot transcript loss, Absent HexA activity in patient leukocytes)	2848800 (2) 1384323 (1) 16352452 (1)	N/A	0.0005378 MAX 0.01321 AJ	this cohort (4+)	N/A	N/A	No	not used	N/A	N/A	Yes
c.1073+1G>A; IVS9+1G>A	PATH (19) LPATH (1) Affects (1)	PATH: PVS1_very_strong + PS4_moderate + PM2_supporting + PM3_very_strong + PP4_strong	Canonical Splice Site Donor Loss/Gain	N/A	N/A	none	1387685 (4) 8490625 (1) 33426165 (1)	N/A	0.000604 MAX 0.0007950 EUR	this cohort (4)	N/A	N/A	No	not used	N/A	N/A	Yes
c.929_930delCT; p.Ser310Cysfs*13	PATH (7) Affects (1)	PATH: PVS1_very_strong + PS3_supporting + PS4_supporting + PM2_supporting + PM3_strong + PS4_strong	Frameshift	N/A	N/A	1302612 (cell-based evidence that no detectable protein is made)	1302612 (1)	N/A	0.00002231 MAX 0.00003051 EUR	this cohort (3)	N/A	N/A	No	not used	N/A	N/A	Yes
c.1A>T; p.M1?	PATH (2)	PATH: PVS1_very_strong + PS4_supporting + PM2_supporting + PM3_strong + PP4_strong	Start Loss, The next in-frame methionine is located at codon 193	N/A	N/A	none	1532289 (1) 21796138 (2)	N/A	not found	this cohort (2)	N/A	N/A	No	not used	N/A	N/A	Yes
c.986+5G>A; IVS8 ds G-A+5	None	PATH: PM2_supporting + PM3_strong + PP3_supporting + PP4_strong	N/A	N/A	N/A	none	not used	N/A	0.000008062 MAX 0.00001602 Remaining	this cohort (2)	N/A	N/A	No	not used	N/A	0.32 (SpliceAI) 1.0 (dbscSNV Ada)	Yes
c.533G>A; p.Arg178His	PATH (20) LPATH (1)	PATH: PS3_supporting + PS4_moderate + PM2_supporting + PM3_strong + PM4_moderate + PP3_strong + PP4_strong	N/A	N/A	N/A	2137287 (enzyme activity in human cells) 2532211 (enzyme activity in monkey COS cells)	2961848 (1) 16088929 (3) 22441121 (2) 22789865 (7)	N/A	0.00006198 MAX 0.0001000 Admix AMR	this cohort (2)	N/A	N/A	No	not used	Z=0.46	0.99 (REVEL)	Yes
c.806-7G>A; IVS7-7G>A	PATH (4) LPATH (4) VUS (1)	PATH: PS3_supporting + PM2_supporting + PM3_strong + PP3_supporting + PP4_strong	N/A	N/A	N/A	9272736 (enzyme activity in patient cells, 1 variant tested)	not used	no	0.00007195 MAX 0.0002084 Remaining	this cohort (1) 9272736 (1)	N/A	N/A	No	not used	N/A	0.52 acceptor gain (SpliceAI)	Yes
c.1421+1G>C; IVS12 ds G-C+1	PATH (10)	PATH: PVS1_very_strong + PS3_moderate + PM2_supporting + PM3_strong + PP4_strong	Canonical Splice Site	N/A	N/A	2837213, 3362213, 2973464 (patient cells)	not used	no	0.00006759 MAX 0.003010 AJ	this cohort (1) 3362213 (2)	N/A	N/A	No	not used	N/A	N/A	Yes

### Sheet: HEXB
Gene	Variant	ClinVar submissions	Classification	PVS1 Null variant type	PS1 Same amino acid change as known PATH variant	PS2 De novo with maternity/paternity confirmed	PS3; PMID (study type) In vitro or in vivo functional studies	PS4; PMID (number of families) Prior observation in unrelated individuals with the same phenotype	PM1 Mutational hotspot/nearby PATH variants	PM2; gnomAD v2. Frequency in control populations	PM3 In trans with PATH variant	PM4 Protein length change without premature termination	PM5 Missense substitution at a site as another PATH variant	PM6 Assumed de novo without parental testing	PP1 (Family ID) Cosegregation with phenotype within a family	PP2 Missense variant in a gene with low rate of benign missense variation	PP3; score (tool) In silico prediction	PP4 Phenotype is highly specific for a monogenic disorder	BA1 Frequency > 5% in population database	BS1 Allele frequency greater than disease frequency	BS2 Observed homozygous in a healthy individual	BS3 in vitro studies show no effect	BS4 Lack of segregation in a family	BP1 Missense in a gene where truncating variants are disease causing	BP2 Observed in trans in a healthy individual	BP3 in frame deletion in a repeat region	BP4 Computational tools suggest no impact on function	BP5 Variant found in case with alternate disease causing mechanism	BP6 Reputable source reports as benign	BP7 Synonymous variant with low conservation and no predicted effect on splicing
HEXB	c.1250C>T; p.Pro417Leu	PATH (18) LPATH (1)	PATH: PS3_supporting + PM2_supporting + PM3_very_strong + PP3_supporting + PP4_strong	N/A	N/A	N/A	23127958 (studies in HEK293 cells) 7557963 (patient cells) 9856491 (studies in cos cells)	not applied	N/A	0.0007769 MAX 0.003544 East Asian	this cohort (2) 1386607 (1) 1531140 (1)	N/A	no	N/A	N/A	no	0.68 (REVEL)	Yes
HEXB	del exon 1_5		PATH: PVS1_very_strong + PM3_strong + PP4_strong	Multi exon deletion	N/A	N/A	none	N/A	N/A	N/A	this cohort (2)	N/A	N/A	N/A	N/A	N/A	N/A	Yes
HEXB	c.552T>G; p.Tyr184*	PATH (4) LPATH (1)	PATH: PVS1_very_strong + PM2_supporting + PM3_moderate + PP4_strong	Stop Gain	N/A	N/A	none	not applied	N/A	0.000006263 MAX 0.000008825 EUR	23046579 (1)	N/A	N/A	N/A	N/A	N/A	N/A	Yes
HEXB	c.298delC; p.Arg100Aspfs*45 (54?)	PATH (2) LPATH (1)	PATH: PVS1_very_strong + PS3_supporting PM2_supporting + PM3_moderate + PP4_strong	Frame shift	N/A	N/A	30065955 (patient cells)	not applied	N/A	not found	this cohort (1) 30065954 (0.5)	N/A	N/A	N/A	N/A	N/A	N/A	Yes
HEXB	c.1417G>A; p.Ggy473Ser	PATH (1) LPATH (6) VUS (1)	PATH: PS3_supporting PM2_supporting + PM3_strong + PP3_supporting + PP4_strong	N/A	no	N/A	34856081 (patient cells) 30065955 (patient cells)	not applied	N/A	0.00001115 MAX 0.0001644 Middle East	this cohort (1) 34856081 (1) 30065954 (0.5)	N/A	no	N/A	N/A	no	0.75 (REVEL)	Yes
HEXB	c.1529_1550dup	Path (1)	PATH: PVS1_very_strong + PM2_moderate + PP5_Supporting	Stop Gain	N/A	N/A	none	not applied	N/A	not found	N/A	N/A	N/A	N/A	N/A	N/A	N/A	Yes
HEXB	c.1598G>A	PATH (4) LPATH(2)	PATH: PM3_very_strong + PS3_supporting + PM2_moderate + PM5_moderate + PP3_moderate + PM1_moderate	N/A	N/A	N/A	11897243 (patient cells)	not applied	N/A	not found	11897243 (1) 33824075 (1)	N/A	yes	N/A	N/A	N/A	0.94 (REVEL)	Yes
